# Frequency enrichment of coding variants in a French-Canadian founder population and its implication for inflammatory bowel diseases

**DOI:** 10.1101/2025.07.11.25331388

**Authors:** Claude Bhérer, Jean-Christophe Grenier, Justin Pelletier, Gabrielle Boucher, Genevieve Gagnon, Philippe Goyette, Dariel Ashton-Beaucage, Christine Stevens, Robert Battat, Alain Bitton, Philippe M Campeau, Catherine Laprise, NIDDK IBD Genetics Consortium, Quebec IBD Genetics Consortium, iGenoMed Consortium, Hailiang Huang, Mark Daly, Daniel Taliun, Julie G Hussin, Vincent Mooser, John D Rioux

**Affiliations:** - Department of Human Genetics, Faculty of Medicine and Health Sciences, McGill University, Montréal, Québec, Canada; - Canada Excellence Research Chair Program in Genomic Medicine and Victor Philip Dahdaleh Institute of Genomic Medicine, McGill University, Montréal, Québec, Canada; - Institut de Cardiologie de Montréal, Université de Montréal, Montréal, Québec, Canada; - Medical and Population Genetics, Broad Institute, Cambridge, MA, United States of America; - Department of Gastroenterology, University of Montreal Hospital Center, Montréal, Québec, Canada; - Department of Medicine, McGill University, Montréal, Québec, Canada; - Department of Pediatrics, University of Montreal, Montréal, Québec, Canada; - Département des sciences fondamentales, Centre intersectoriel en santé durable, Université du Québec à Chicoutimi, Chicoutimi, Québec, Canada; - Analytical and Translational Genetics Unit, Massachusetts General Hospital, Boston, MA, United States of America; - Institute for Molecular Medicine Finland (FIMM), University of Helsinki, Helsinki, Finland; - Department of Medicine, Faculté de Médecine, Université de Montréal, Montréal, Québec, Canada; - Mila – Quebec AI Institute, Montréal, Québec, Canada

**Keywords:** founder effect, exomes, genetic association, Mendelian diseases, inflammatory bowel diseases, French Canadian

## Abstract

The genetic features of founder populations with recent bottlenecks, causing some deleterious variants to rise to higher frequencies, can enhance the power of rare variant association studies. French Canadians from Quebec represent a recent founder population with a particular disease heritage comprising more than 30 prevalent Mendelian conditions. Here, we characterize coding variation in this founder population using exome sequencing data from 2,820 French-Canadian participants - patients with inflammatory bowel diseases (IBD), parents and controls from the Quebec IBD cohort. We find that 18% of rare coding variants are 10-100 times more frequent than in non-Finnish Europeans (NFE). A total of 4,133 missense and loss-of-function variants were significantly enriched with a median 28-fold enrichment, revealing the potential for genotype-phenotype associations in this population. We describe significantly enriched pathogenic variants, including those known to account for the increased prevalence of rare diseases in FC compared to other European descent populations, such as Agenesis of corpus callosum and peripheral neuropathy (*SLC12A6*) and Leigh Syndrome French Canadian type (*LRPPRC*). Finally, we investigate whether rare protein-coding variants, enriched in French Canadians by the founder effect, contribute to the risk of IBD using trio and case/control cohorts. In addition to replicating associations in *NOD2* and *IL23R,* we identified new candidate association signals, including enriched variants in *SLC35E3*, and *ARSA.* Our findings show that, even in well-characterized founder populations like the French Canadians, there remains untapped potential for genetic discovery, revealing both rare and complex disease risk factors through enriched coding variation.
