## Supplementary Data 2 for "Frequency enrichment of coding variants in a French-Canadian founder population and its implication for inflammatory bowel diseases"

### Sheet: Table_S15_Causal_variants
Supplementary Table 15: Association and enrichment results in known causal variants
					Enrichment in FC				IBD analysis		CD analysis
Chr	Gene Symbol	Gene name	rs#	Impact of variant	enrichment (OR)	enrichment (P)	MAF NFE**	MAF FC ctrl	Combined (BETA)	Combined (P)	Combined (BETA)	Combined (P)		i.d. in FC HIESP data	Association phenotype
1	RNF186	Ring finger protein 186	rs41264113	p.Ala64Thr	1.17762	0.376513	0.00698302	0.00789474	0.0497993	0.657053	0.0304745	0.720535		1:19814912:C:T	UC
1	C1orf106	Innate immunity activator	rs41313912	p.Tyr333Phe	1.26222	0.172057	0.0133596	0.0164908	-0.201078	0.543689	-0.180503	0.613989		1:200908898:A:T	IBD
1	IL23R	Interleukin 23 receptor	rs11209026	p.Arg381Gln	1.03952	0.393019	0.0586348	0.0605263	-0.675479	5.03033e-06	-0.700454	4.57782e-06	*	1:67240275:G:A	IBD
			rs41313262	p.Val362Ile	1.48649	0.0180337	0.0167165	0.0243421	-0.79133	0.000425382	-0.711322	0.0019299		1:67240217:G:A
			rs76418789	p.Gly149Arg	0.557217	0.948404	0.00411776	0.00197368	0.0221793	0.977869	0.330271	0.675499	*	1:67182913:G:A
1	FCGR2A	Fc fragment of IgG receptor IIa	rs1801274	p.His166Arg	0.938953	0.893606	0.496672	0.480921	-0.124702	0.0591026	-0.111776	0.109822		1:161509955:A:G	IBD
2	IFIH1	Interferon induced with helicase C domain 1	rs35667974	p.Ile923Val	1.27596	0.113774	0.0183451	0.022973	-0.126026	0.626486	-0.0497917	0.852659		2:162268127:T:C	IBD
			rs35337543	splice variant	2.54772	3.13338e-07	0.0109589	0.0271523	-0.387811	0.05024	-0.311997	0.129124		2:162279995:C:G
2	ATG16L1	Autophagy related 16 like 1	rs2241880	p.Thr300Ala	0.958092	0.797585	0.476616	0.465925	-0.146391	0.0405035	-0.205617	0.00653769	*	2:233274722:A:G	CD
3	MST1	Macrophage stimulating 1	rs3197999	p.Arg703Cys	0.970943	0.709346	0.291337	0.285146	0.125232	0.114079	0.0996896	0.265624		3:49684099:G:A	IBD
			rs142690032	pArg651Ter	0.627174	0.984798	0.0161464	0.00986842	0.628922	0.268493	0.742163	0.161376		3:49684379:G:A
9	CARD9	Caspase recruitment domain family member 9	rs4077515	p.Ser12Asn	0.944895	0.866819	0.425695	0.411842	0.0718096	0.213093	0.0788534	0.186973		9:136372044:C:T
			rs141992399	1434+1G>C	2.5303	0.00035106	0.00536599	0.0131579	-1.00045	0.00959471	-0.90046	0.0236549		9:136365140:C:G	IBD
10	CUL2	Cullin 2		c.IVS17+5A>G					#N/A	#N/A	#N/A	#N/A		not found in gnomAD	IBD
14	GPR65	G protein-coupled receptor 65	rs3742704	p.Ile231Leu	1.27404	0.00258394	0.0896139	0.111184	-0.0834204	0.36258	-0.0989936	0.300353		14:88011538:A:C	IBD
15	SMAD3	SMAD family member 3	rs35874463	p.Ile170Val	0.903553	0.82775	0.052483	0.0473684	0.0235123	0.832675	0.0484938	0.701761		15:67165360:A:G	IBD
16	NOD2	Nucleotide binding oligomerization domain containing 2	rs2066844	p.Arg702Trp	2.02184	6.03347e-12	0.0432907	0.0835526	0.543583	6.52681e-08	0.648106	1.03358e-10	*	16:50712015:C:T	CD
			rs104895444	p.Val793Met	0.812252	0.811003	0.00201836	0.00131579	1.12999	0.0570552	1.27835	0.0336328	*	16:50712288:G:A
			rs104895431	p.Ser431Leu	1.77064	0.253677	0.00166867	0.00263158	0.532739	0.350904	0.668662	0.25128	*	16:50711203:C:T
			rs5743271	p.Asn289Ser	2.70028	1.17033e-05	0.00676843	0.0177632	0.0383033	0.847209	-0.00257508	0.990237	*	16:50710777:A:G
			rs2066847	fs1007insC	1.55326	0.00241087	0.0229592	0.0349144	0.968769	2.76643e-14	1.10959	4.32026e-19	*	16:50729867:G:GC
			rs2066845	p.Gly908Arg	1.50779	0.0225629	0.0142699	0.0210526	0.62253	0.00120789	0.745302	7.03301e-05		16:50722629:G:C
19	FUT2	Fucosyltransferase 2	rs601338	p.Trp154Ter	0.916955	0.955562	0.47554	0.453947	0.121343	0.0945338	0.155126	0.0274115	*	19:48703417:G:A	CD
			rs602662	p.Gly258Ser	0.907094	0.972216	0.504643	0.480263	0.120131	0.0775291	0.153024	0.0230517	*	19:48703728:G:A
19	TYK2	Tyrosine kinase 2	rs34536443	p.Pro1104Ala	0.91212	0.78715	0.0416741	0.0378486	-0.272845	0.0985855	-0.292959	0.0892424		19:10352442:G:C	IBD
	association values are for CC analysis only
	* stronger association in CD analysis
	** NFE: gnomAD non-Finnish Europeans

### Sheet: Table_S16_New_Variants
Supplementary Table 16. Novel association results
				Enrichment in FC				IBD analysis		CD analysis
Chr	Gene Symbol	rs#	Impact of variant	enrichment (OR)	enrichment (p)	MAF NFE**	MAF FC ctrl	Combined (BETA)	Combined (P)	Combined (BETA)	Combined (P)	GWAS locus	i.d. in FC HIESP data
2	TRIM54	rs4665963	splicing	1.07175	0.124608	0.261542	0.275	-0.227209	0.000622736	-0.221677	0.0013543		2:27305824:T:C
2	EIF2B4	rs2280737	splicing	1.05512	0.162833	0.38011	0.392763	-0.21813	0.000187811	-0.224857	0.00020909		2:27366943:T:C
2	EIF2B4	rs7602534	splicing	1.06327	0.129642	0.378949	0.393421	-0.220023	0.000160101	-0.227055	0.000177192		2:27369556:C:T
2	IFT172	rs56076827	p.Trp83Arg	1.05919	0.145736	0.378557	0.392105	-0.208506	0.000262259	-0.213396	0.000326831		2:27453420:A:T
2	GCKR	rs1260326	p.Leu446Pro	0.989634	0.590099	0.409815	0.407237	0.230842	0.000115734	0.231262	0.000214194		2:27508073:T:C
2	SLC4A1AP	rs9678851	p.Pro85Thr	0.929051	0.925	0.441133	0.423026	0.180194	0.000995461	0.140839	0.0134091		2:27664167:C:A		Conditional analysis on rs2229094
3	SLMAP	rs17745496	p.Arg528Lys	1.80034	9.0266e-07	0.0328328	0.0573123	-0.514448	0.000562116	-0.459351	0.00296272		3:57916912:G:A		Case:Control analysis		conditional analysis
4	WFS1	rs56072215	p.Arg228Cys	1.13252	0.108429	0.0741551	0.0828947	-0.389749	0.000967208	-0.318628	0.00940731		4:6300818:C:T		(BETA)	(P)	(BETA)	(P)
6	DDX39B	rs2516478	splicing	0.933075	0.854762	0.176508	0.166447	0.302232	0.000148821	0.321052	8.94798e-05		6:31530960:G:A	*	0.294052	0.00155021	0.106418	0.467147
6	LTA	rs2229094	p.Cys13Arg	0.893619	0.973069	0.266621	0.245046	0.336801	4.50915e-06	0.368381	8.1586e-07		6:31572779:T:C	*	0.289283	0.000465793	--	--
6	MPIG6B	rs11575845	p.Arg175Gly	1.99039	1.46207e-12	0.0491403	0.0930079	-0.447366	0.000654792	-0.458678	0.000569925		6:31724609:C:G	*	-0.277528	0.0585904	-0.16487	0.275128
6	TSBP1	rs7775397	p.Lys399Gln	0.955791	0.721594	0.101005	0.0967105	-0.494328	0.000578172	-0.474094	0.00152226		6:32293475:T:G		-0.57203	0.00275801	-0.476101	0.00700597
6	HLA-DRA	rs3129884	splicing	1.03426	0.324673	0.177472	0.182237	-0.328124	0.000276728	-0.280078	0.00295642	HLA-DRA	6:32442433:T:C		-0.382869	0.00114326	-0.331845	0.00263012
6	HLA-DRA	rs3129885	splicing	1.0346	0.322934	0.177424	0.182237	-0.329554	0.000269073	-0.281379	0.00289567	HLA-DRA	6:32442438:T:C		-0.382869	0.00114326	-0.331845	0.00263012
6	HLA-DQA2	rs4398729	splicing	1.00709	0.507224	0.0617973	0.0619236	0.41797	0.000805312	0.401107	0.00220202		6:32746077:G:A		0.331429	0.0153444	0.313013	0.0110901
7	DOCK4	rs12705795	p.Val1923Ile	1.21224	0.0338927	0.0624511	0.0744401	-0.398276	0.000753161	-0.370903	0.00236331		7:111728435:C:T			independent signal
10	COMMD3	rs11552445	p.Arg18Gly	1.66253	0.00439353	0.0146239	0.0237781	-0.815338	0.000813656	-0.678916	0.00656032		10:22316469:C:G
12	P3H3	rs10744716	p.Thr301Ala	1.01888	0.369335	0.470817	0.475464	-0.213995	0.000847125	-0.213889	0.00136222		12:6830686:A:G
12	IRAK3	rs1152888	p.Ile147Val	0.511588	1	0.069096	0.0362797	0.479343	0.000249845	0.476711	0.000504935		12:66211448:A:G
12	SLC35E3	rs61743810	p.Cys61Ser	1.78468	4.10281e-05	0.023093	0.0401845	-0.694252	6.93858e-05	-0.64065	0.000358296		12:68746559:G:C
14	NYNRIN	rs8017377	p.Ala978Thr	0.91112	0.965173	0.476578	0.453395	0.218695	0.000145178	0.233702	8.99601e-05		14:24414681:G:A	*
14	PAPLN	rs17182244	p.His628Arg	0.626825	0.998666	0.0349049	0.0218543	0.547698	0.00083956	0.550491	0.00146739		14:73259443:A:G
14	POMT2	rs4540995	splicing	1.38995	1.62632e-05	0.102564	0.136842	-0.323275	0.00055916	-0.339073	0.000459081		14:77280469:T:C	*
16	CMTM2	rs2290182	p.Ile122Thr	1.15228	0.038902	0.115834	0.130921	-0.322279	0.000462547	-0.288027	0.0024786		16:66580105:T:C
17	NLE1	rs1471615	p.Pro6Ala	1.20262	0.168265	0.0216802	0.0256579	-0.817792	0.000173259	-0.695187	0.00177418		17:35142260:G:C
19	B9D2	rs2241714	p.Ile11Met	0.888364	0.983796	0.318	0.292763	0.209368	0.000770327	0.185677	0.00457409		19:41363487:T:C
19	TMEM86B	rs4644955	p.His199Arg	0.83968	0.972048	0.0896039	0.0760582	0.401715	0.000155076	0.436317	7.07528e-05		19:55227266:T:C	*
20	BPIFB1	rs61739245	p.Ile94Phe	1.57216	0.00300614	0.0205162	0.0315789	-0.693954	0.000327874	-0.675271	0.000684205		20:33289907:A:T
22	ARSA	rs6151428	p.Arg498His	2.08149	4.9678e-12	0.0395641	0.0787037	-0.450192	0.000255877	-0.404412	0.00149289		22:50625182:C:T
	* stronger association in CD analysis
	** NFE: gnomAD non-Finnish Europeans
	N.B. p-value treshold

### Sheet: Table_S17_Burden
Supplementary Table 17: SKAT-O Burden test results for the top 20 genes for non-synonymous and LoF variants.
Gene Name	Region	Group	maximum MAF*	SKAT-O (P)	Burden (P)	SKAT (P)	Burden (BETA)	Burden (SE)	MAC**	MAC** case	MAC** control	Number of rare variants	Number of ultra rare variants
IL23R	ENSG00000162594	LoF;non-synonymous	0.05	2.90823e-07	1.03027e-07	1.66358e-06	-0.0580214	0.0109036	229	87	142	2	10
NOD2	ENSG00000167207	LoF;non-synonymous	0.05	1.11602e-05	3.5017e-06	0.00291422	0.0310305	0.00668912	401	271	130	8	43
ZNF236	ENSG00000130856	LoF;non-synonymous	0.001	6.85904e-05	6.85904e-05	6.85904e-05	0.0747916	0.0187866	33	30	3	0	19
CLYBL	ENSG00000125246	LoF;non-synonymous	0.05	8.11451e-05	4.66574e-05	0.00183582	-0.0461359	0.0113307	266	124	142	3	1
ZNF236	ENSG00000130856	LoF;non-synonymous	0.01	8.75937e-05	0.000179303	8.51909e-05	0.0565403	0.0150914	46	40	6	1	19
EIF2AK4	ENSG00000128829	LoF;non-synonymous	0.01	0.000121588	0.000121588	0.000121588	-0.0661255	0.0172072	45	12	33	0	19
EIF2AK4	ENSG00000128829	LoF;non-synonymous	0.05	0.000121588	0.000121588	0.000121588	-0.0661255	0.0172072	45	12	33	0	19
TEX37	ENSG00000172073	LoF;non-synonymous	0.05	0.000222508	0.000525475	0.000160272	-0.0461532	0.0133105	62	20	42	1	7
ZACN	ENSG00000186919	LoF;non-synonymous	0.05	0.000245916	0.587506	0.000119627	0.0049923	0.00920319	135	82	53	3	8
NOD2	ENSG00000167207	LoF;non-synonymous	0.01	0.000245922	0.000108748	0.00829041	0.0375687	0.00970719	188	135	53	5	43
DDB2	ENSG00000134574	LoF;non-synonymous	0.01	0.00028496	0.000262676	0.000344722	-0.0667174	0.0182809	26	6	20	1	6
DDB2	ENSG00000134574	LoF;non-synonymous	0.05	0.00028496	0.000262676	0.000344722	-0.0667174	0.0182809	26	6	20	1	6
RELL1	ENSG00000181826	LoF;non-synonymous	0.05	0.000333793	0.000313072	0.000605819	-0.0573862	0.0159219	53	16	37	1	3
RFX1	ENSG00000132005	LoF;non-synonymous	0.001	0.000414183	0.000414183	0.000414183	-0.0813942	0.0230521	17	3	14	0	15
APOBEC3F	ENSG00000128394	LoF;non-synonymous	0.001	0.000549061	0.000549061	0.000549061	-0.082543	0.0238867	16	3	13	0	11
SLC35E3	ENSG00000175782	LoF;non-synonymous	0.05	0.000682664	0.00240945	0.000576602	-0.044631	0.0147079	110	45	65	1	6
FMO2	ENSG00000094963	LoF;non-synonymous	0.01	0.000692583	0.000692583	0.000692583	0.0703841	0.020747	24	23	1	0	11
FMO2	ENSG00000094963	LoF;non-synonymous	0.05	0.000692583	0.000692583	0.000692583	0.0703841	0.020747	24	23	1	0	11
WDR72	ENSG00000166415	LoF;non-synonymous	0.01	0.000808549	0.000808549	0.000808549	0.0696109	0.0207803	24	22	2	0	13
TEX51	ENSG00000237524	LoF;non-synonymous	0.05	0.000913246	0.000803198	0.00514353	-0.0557485	0.016633	147	67	80	1	4
grey shading: most significant new genes indentified in SKAT-O analysis (p-value below 1,00E-04)
Italics: know causal genes
* Maximum MAF of variants included in burden test
** MAC: Minor Allele Count

### Sheet: Table_S18_Summary
	Supplementary Table 18. Summary of key genes and function
Symbol	Full name	Alias	Variant	NCBI Entrez Gene Summary	Protein Atlas	Protein Atlas	Protein Atlas	Known/potential functional links to IBD ***	Potential impact of variant ***
					RNA tissue	scRNA	Protein
LTA	lymphotoxin alpha	TNF-beta	p.Cys13Arg	The encoded protein, a member of the tumor necrosis factor family, is a cytokine produced by lymphocytes. The protein is highly inducible, secreted, and forms heterotrimers with lymphotoxin-beta which anchor lymphotoxin-alpha to the cell surface. This protein also mediates a large variety of inflammatory, immunostimulatory, and antiviral responses, is involved in the formation of secondary lympho…	intestine, lymphoid tissue, testis	T-cells, B-cells, dendritic cells, NK-cells	Secreted in blood	(PMID: 35077396) Biopsies of inflamed colon mucosa from patients with IBD exhibited increased LTA and IL1B expression, including a subset of patients with active colitis on anti-TNF therapy. (PMID: 26684632) SNP rs2229094 identified in the current study was associated with significantly reduced risk of developing invasive bacterial disease. (PMID: 11313304, PMID: 27307133) This SNP was also ident…	Located in the signal sequence (aa 1-34); potentially affecting is targeting for secretion.
SLC35E3	Solute Carrier Family 35 Member E3		p.Cys61Ser	Predicted to enable antiporter activity and nucleotide-sugar transmembrane transporter activity. Predicted to be involved in carbohydrate derivative transport; nucleobase-containing compound transport; and transmembrane transport. Predicted to be integral component of membrane. Predicted to be active in Golgi apparatus.	ubiquitous (low)	monocytes	membrane	SLC35A3 encodes a transmembrane transporter believed to have UDP-GlcNAc transporting activity that contributes to fine tuning of inflammatory processes (PMID:31198979). Reported that there is enhanced O-linked Glcnacylation in Crohn's disease, which promotes intestinal inflammation, affecting both NF-kB activation and supression of autophagy (PMID:32114385).	1 a.a. outside transmembrane domain; potentially affecting its structure in the transmembrane or juxta membrane regions.
ARSA	arylsulfatase A		p.Arg498His	The protein encoded by this gene hydrolyzes cerebroside sulfate to cerebroside and sulfate. Diseases associated with ARSA include Metachromatic Leukodystrophy and Metachromatic Leukodystrophy, Juvenile Form. Among its related pathways are Innate Immune System and Metabolism of proteins	ubiquitous (higher in spleen, testis)	spermatids, plasma cells, enterocytes	Golgi, cytosol	ARSA is involved in sphinolipid metabolism. Sphingomyelin is produced by reaction of phosphatidylcholine with ceramide. Cerebrosides are formed by addition of neutral or amino sugars to ceramide. Sphingomyelin metabolism is perturbed in CD and sphingomyelin metabolites contribute to CD classification models (PMID: 36662167)	disulfide bond region
ZNF236	Zinc Finger Protein 236		many	Predicted to enable DNA-binding transcription factor activity, RNA polymerase II-specific and RNA polymerase II cis-regulatory region sequence-specific DNA binding activity. Involved in cellular response to glucose stimulus. Predicted to be active in nucleus.	ubiquitous (higher in bone marrow, thymus, testis)	Astrocytes, oligodendrocytes, neurons, spermatocytes	nucleoplasm, cytosol, cell junctions	The gene product for ZNF236 is poorly characterized although a link to autophagy has recently been reported in stem cells from the apical papilla (SCAPs) a novel population of mesenchymal stem cellls (MSCs) residing in the apical papilla of immature permanent teeth (PMID: 30834270). No information currently available regarding a role in intestinal MSC or other cells of the GI tract. It should be …	n.a.
CLYBL	Citramalyl-CoA Lyase	CLB	many	Enables (S)-citramalyl-CoA lyase activity; magnesium ion binding activity; and malate synthase activity. Involved in protein homotrimerization and regulation of cobalamin metabolic process. Predicted to be located in mitochondrion. Predicted to be integral component of membrane. Mitochondrial citramalyl-CoA lyase indirectly involved in the vitamin B12 metabolism (PubMed:29056341). Converts citram…	brain, tongue, liver, kidney	hepatocytes, tubular cells, astrocytes, microglial cells	mitochondria	CLYBL is involved in the detoxification of itoconate, a metabolite generated by the TCA cycle (tricarboxylic acid cycle). LPS-mediated infllammation promotes the production of itoconate, which is belileved to have multiple immunomodulatory effects (reviewed in PMID:32724492). Reported to potentially have a role in epithelial-mesenchymal-transition (EMT) within the kidney (PMID: 32310009). In IBD,…	n.a.
